# Genetic influences for distinct impulsivity domains are differentially associated with early substance use initiation: Results from the ABCD Study

**DOI:** 10.1101/2025.04.14.25325687

**Authors:** Ethan Kinstler, Aaron J. Gorelik, Sarah E. Paul, Adamya Aggarwal, Emma C. Johnson, Melissa A. Cyders, Arpana Agrawal, Ryan Bogdan, Alex P. Miller

## Abstract

**Background:** Impulsivity is among the strongest correlates of substance involvement and its distinct domains (e.g., sensation seeking, urgency) are differentially correlated, phenotypically and genetically, with unique substance involvement stages. Understanding whether polygenic influences for distinct impulsivity domains are differentially predictive of early substance use initiation, a major risk factor for later problematic use, will improve our understanding of the role of impulsivity in addiction etiology.

**Methods:** Data collected from participants (*n*=4,808) of genetically-inferred European ancestry enrolled in the Adolescent Brain Cognitive Development Study^SM^ were used to estimate associations between polygenic scores (PGS) for UPPS-P impulsivity domains (i.e., sensation seeking, lack of premeditation/perseverance, and negative/positive urgency) and substance (i.e., any, alcohol, nicotine, cannabis) use initiation before age 15. Mediation models examined whether child impulsivity (ages 9-11) mediated links between PGSs and substance use initiation.

**Results:** Sensation seeking PGS was significantly associated with any substance and alcohol use initiation (ORs>1.10, *p*s_FDR_<0.006). Lack of perseverance and urgency (negative/positive) PGSs were nominally associated with alcohol and nicotine use initiation, respectively (ORs>1.06, *p*s<0.05, ps_FDR_>0.05). No significant associations were observed for lack of premeditation PGS or cannabis use initiation. Measured impulsivity domains accounted for 5-9% of associations between UPPS-P PGSs and substance use initiation.

**Conclusions:** Genetic influences for distinct impulsivity domains have differential associations with early substance use initiation with sensation seeking showing the most robust associations. Evaluating genetic influences for distinct impulsivity domains can yield valuable etiologic insight into the earliest stages of substance involvement that may be missed when adopting broad impulsivity definitions.
