## Supplementary Tables for "Genetic influences for distinct impulsivity domains are differentially associated with early substance use initiation: Results from the ABCD Study"

### Sheet: Index
Index of Supplementary Tables 1–9 (ordered by appearance in the main text)
Supplementary Table	Contents
1	ABCD variables used to construct substance use initiation groups.
2	UPPS-P PGS associations with substance use initiation from individual regression models with pubertal status included as a covariate.
3	UPPS-P PGS associations with substance use initiation from individual regression models.
4	UPPS-P PGS associations with substance use initiation from simultaneous regression models.
5	Baseline UPPS-P mediating sensation seeking PGS association with any substance use initiation.
6	Baseline UPPS-P mediating sensation seeking PGS association with alcohol use initiation.
7	Baseline UPPS-P mediating lack of perseverance PGS association with alcohol use initiation.
8	Baseline UPPS-P mediating negative urgency PGS association with nicotine use initiation.
9	Baseline UPPS-P mediating positive urgency PGS association with nicotine use initiation.

### Sheet: ST1
Supplementary Table 1. ABCD variables used to construct substance use initiation groups
Study Variable	Relevant ABCD Measures	NDA Measure Names	ABCD related variables used	Variable Descriptions
Alcohol Use Initiation	ABCD Youth Substance Use Interview; ABCD Substance Phone Interview (Mid Year)	su_y_sui; su_y_mypi	mypi_alc_sip tlfb_alc_sip tlfb_alc_sip_l mypi_alc_full_drink tlfb_alc_use tlfb_alc_use_l	Have you had a sip of a drink containing alcohol at any time in the past 6 months, so from last (name of month 6 months ago) until today? I want to start by asking if you have EVER TRIED any of the following drugs in your life. Have you ever tried___________at any time in your life? A sip of alcohol such as beer, wine or liquor (rum, vodka, gin, whiskey) A sip of alcohol such as beer, wine or liq…
Nicotine Use Initiation	ABCD Youth Substance Use Interview; ABCD Substance Phone Interview (Mid Year)	su_y_sui; su_y_mypi	tlfb_tob_puff tlfb_tob_puff_l first_nicotine_1_l mypi_tob_used mypi_chew_pst_used mypi_full_cig mypi_tobo_used mypi_cigar_used tlfb_cig_use tlfb_ecig_use tlfb_chew_use tlfb_cigar_use tlfb_hookah_use tlfb_pipes_use tlfb_nicotine_use first_nicotine_3 first_nicotine_6 tlfb_cig_use_l tlfb_ecig_use_l tlfb_chew_use_l tlfb_cigar_use_l tlfb_hookah_use_l tlfb_pipes_use_l tlfb_nicotine_use_l first_nicotine…	I want to start by asking if you have EVER TRIED any of the following drugs in your life. Have you ever tried___________at any time in your life? A puff from a tobacco or electronic cigarette, or vape pens, or e-hookah A puff from a tobacco or electronic cigarette, Juul, vape pens, e-hookah, cigar or pipe Have you had a puff of a cigarette, e-cigarette, or vape pen, hookah, cigar or pipe since th…
Cannabis Use Initiation	ABCD Youth Substance Use Interview; ABCD Substance Phone Interview (Mid Year)	su_y_sui; su_y_mypi	mypi_mj_30 tlfb_mj_puff tlfb_mj_puff_l mypi_mj_used mypi_mj_edible mypi_mj_oils mypi_mj_oils_vaped mypi_mj_vape tlfb_mj_use tlfb_blunt_use tlfb_edible_use tlfb_mj_conc_use tlfb_tincture_use first_mj_3 tlfb_mj_use_l tlfb_blunt_use_l su_tlfb_vape_mj_fl_use tlfb_edible_use_l tlfb_mj_conc_use_l su_tlfb_vape_mj_oils_use tlfb_tincture_use_l first_mj_3_l	Have you had a puff or vape of any marijuana, cannabis or "weed," or tried drinks or food that have marijuana in them in the past 6 months? I want to start by asking if you have EVER TRIED any of the following drugs in your life. Have you ever tried___________at any time in your life? A puff or eaten any marijuana, also called pot, grass, weed or ganja? A puff or eaten any marijuana, also called …
Any substance use Initiation	ABCD Youth Substance Use Interview; ABCD Substance Phone Interview (Mid Year)	su_y_sui; su_y_mypi	Endorsement of any alcohol, nicotine, or cannabis use initiation variables noted above and/or other substances noted below:
			mypi_mj_synth_used mypi_sniff_used mypi_pills_used mypi_pills_dep_used mypi_pr_used mypi_cold_used mypi_ecstasy_used mypi_hallucinogen_used mypi_ketamine_used mypi_ghb_used mypi_cathinones_used mypi_salvia_used mypi_coke_used mypi_meth_used mypi_heroin_used mypi_steroids_used mypi_mushroom_used tlfb_mj_drink_use tlfb_mj_synth_use tlfb_coc_use tlfb_bsalts_use tlfb_meth_use tlfb_mdma_use tlfb_ket_u…	Have you had "fake"' Marijuana or synthetics such as K2 or spice at any time in the past 6 months, so from last (name of month 6 months ago) until today? Have you ever sniffed liquids, sprays, gases or other products to get high or to make you feel good at any time in the past 6 months? Have you used prescription stimulant drugs such as amphetamine, Ritalin, Adderall, or ephedrine in any way a do…
Note: The "substance naïve" comparison group for all substance use initiation variables ( = 0) was defined as not endorsing any variables included above and having non-missing data for FU3. Alcohol use endorsed strictly in the context of religious ceremonies (i.e., only endorsing 0 = no to the following: "mypi_alc_ceremony_drink" - Some people have alcohol as part of a religious ceremony such as …

### Sheet: ST2
Supplementary Table 2. UPPS-P PGS associations with substance use initiation from individual regression models with pubertal status included as a covariate.
Substance	PGS	OR [95% CI]	p	pFDR
Any	SS-PGS	1.104 [1.037, 1.175]	0.002	0.010
	LPERESV-PGS	1.050 [0.986, 1.117]	0.126	0.210
	LPREMED-PGS	1.025 [0.963, 1.092]	0.431	0.539
	NU-PGS	1.018 [0.955, 1.085]	0.581	0.581
	PU-PGS	1.062 [0.998, 1.129]	0.059	0.148
Alcohol	SS-PGS	1.108 [1.040, 1.182]	0.002	0.010
	LPERESV-PGS	1.068 [1.002, 1.139]	0.044	0.110
	LPREMED-PGS	1.041 [0.976, 1.110]	0.225	0.281
	NU-PGS	1.015 [0.950, 1.084]	0.651	0.651
	PU-PGS	1.059 [0.994, 1.129]	0.075	0.125
Nicotine	SS-PGS	1.030 [0.879, 1.209]	0.708	0.885
	LPERSEV-PGS	0.991 [0.850, 1.155]	0.910	0.910
	LPREMED-PGS	1.054 [0.902, 1.231]	0.507	0.845
	NU-PGS	1.220 [1.041, 1.429]	0.014	0.055
	PU-PGS	1.229 [1.030, 1.464]	0.022	0.055
Cannabis	SS-PGS	1.138 [0.890, 1.452]	0.302	0.440
	LPERESV-PGS	1.091 [0.870, 1.366]	0.451	0.451
	LPREMED-PGS	1.206 [0.944, 1.539]	0.135	0.440
	NU-PGS	1.177 [0.921, 1.504]	0.192	0.440
	PU-PGS	1.145 [0.862, 1.520]	0.352	0.440
Note: PGS = polygenic score; OR = odds ratio; SS = sensation seeking; LPERSEV = lack of perseverance; LPREMED = lack of premeditation; NU = negative urgency; PU = positive urgency. Pubertal status was measured using a 5-item scale on child’s pubertal development, completed by both parents and children, and combined to a summary score. The parent rating was used as the primary measure. Child ratin…

### Sheet: ST3
Supplementary Table 3. UPPS-P PGS associations with substance use initiation from individual regression models.
Substance	PGS	OR [95% CI]	p	pFDR
Any	SS-PGS	1.108 [1.042, 1.179]	0.001	0.005
	LPERSEV-PGS	1.051 [0.987, 1.119]	0.120	0.200
	LPREMED-PGS	1.027 [0.965, 1.094]	0.393	0.491
	NU-PGS	1.013 [0.950, 1.079]	0.699	0.699
	PU-PGS	1.062 [0.999, 1.130]	0.055	0.138
Alcohol	SS-PGS	1.114 [1.045, 1.188]	0.001	0.005
	LPERSEV-PGS	1.068 [1.002, 1.139]	0.043	0.107
	LPREMED-PGS	1.043 [0.978, 1.112]	0.199	0.249
	NU-PGS	1.010 [0.946, 1.078]	0.773	0.773
	PU-PGS	1.060 [0.995, 1.129]	0.070	0.117
Nicotine	SS-PGS	1.047 [0.893, 1.226]	0.572	0.715
	LPERSEV-PGS	0.999 [0.856, 1.166]	0.987	0.987
	LPREMED-PGS	1.054 [0.902, 1.232]	0.504	0.715
	NU-PGS	1.198 [1.026, 1.398]	0.022	0.055
	PU-PGS	1.229 [1.039, 1.454]	0.016	0.055
Cannabis	SS-PGS	1.153 [0.906, 1.467]	0.248	0.398
	LPERSEV-PGS	1.104 [0.878, 1.388]	0.398	0.398
	LPREMED-PGS	1.207 [0.944, 1.545]	0.134	0.398
	NU-PGS	1.162 [0.908, 1.487]	0.235	0.398
	PU-PGS	1.145 [0.867, 1.511]	0.341	0.398
Note: PGS = polygenic score; OR = odds ratio; SS = sensation seeking; LPERSEV = lack of perseverance; LPREMED = lack of premeditation; NU = negative urgency; PU = positive urgency. Rows in green reflect FDR-significant associations (pFDR < 0.05).

### Sheet: ST4
Supplementary Table 4. UPPS-P PGS associations with substance use initiation from simultaneous regression models.
Substance	PGS	OR [95% CI]	p	pFDR
Any	SS-PGS	1.106 [1.035, 1.182]	0.003	0.015
	LPERSEV-PGS	1.052 [0.984, 1.124]	0.135	0.338
	LPREMED-PGS	0.988 [0.922, 1.060]	0.743	0.743
	NU-PGS	1.019 [0.944, 1.100]	0.631	0.743
	PU-PGS	1.034 [0.958, 1.116]	0.394	0.657
Alcohol	SS-PGS	1.111 [1.039, 1.189]	0.002	0.010
	LPERSEV-PGS	1.066 [0.996, 1.141]	0.067	0.168
	LPREMED-PGS	1.000 [0.931, 1.074]	0.994	0.994
	NU-PGS	1.020 [0.944, 1.104]	0.614	0.767
	PU-PGS	1.025 [0.948, 1.110]	0.526	0.767
Nicotine	SS-PGS	1.035 [0.878, 1.218]	0.687	0.994
	LPERSEV-PGS	0.999 [0.851, 1.174]	0.994	0.994
	LPREMED-PGS	0.982 [0.829, 1.164]	0.839	0.994
	NU-PGS	1.121 [0.938, 1.339]	0.209	0.522
	PU-PGS	1.163 [0.953, 1.420]	0.136	0.522
Note: PGS = polygenic score; OR = odds ratio; SS = sensation seeking; LPERSEV = lack of perseverance; LPREMED = lack of premeditation; NU = negative urgency; PU = positive urgency. As no nominally significant PGS associations were observed for cannabis use initiation (Supplementary Table 3), simultaneous PGS regression models were not conducted for this outcome. Rows in green reflect FDR-signific…

### Sheet: ST5
Supplementary Table 5. Baseline UPPS-P mediating sensation seeking PGS association with any substance use initiation.
Path	Parameter	β	SE	β/SE	MC 95% CI	p
SS-PGS ⟶ SS	a	0.038	0.015	2.563	[0.009, 0.067]	0.010
SS-PGS ⟶ LPERSEV	a	0.022	0.014	1.542	[-0.006, 0.050]	0.123
SS-PGS ⟶ LPREMED	a	0.040	0.015	2.711	[0.011, 0.069]	0.007
SS-PGS ⟶ NU	a	0.007	0.015	0.456	[-0.022, 0.035]	0.649
SS-PGS ⟶ PU	a	0.042	0.014	2.902	[0.014, 0.070]	0.004
SS ⟶ Any substance use initiation	b	0.247	0.033	7.491	[0.183, 0.312]	< 0.001
LPERSEV⟶ Any substance use initiation	b	0.115	0.035	3.313	[0.047, 0.184]	0.001
LPREMED ⟶ Any substance use initiation	b	0.139	0.035	4.016	[0.071, 0.207]	< 0.001
NU ⟶ Any substance use initiation	b	0.152	0.036	4.279	[0.082, 0.222]	< 0.001
PU ⟶ Any substance use initiation	b	-0.008	0.036	-0.219	[-0.079, 0.063]	0.826
SS-PGS ⟶ SS ⟶ Any substance use initiation	ab	0.009	0.004	2.445	[0.002, 0.017]	0.014
SS-PGS ⟶ LPERSEV ⟶ Any substance use initiation	ab	0.003	0.002	1.396	[-0.001, 0.007]	0.163
SS-PGS ⟶ LPREMED ⟶ Any substance use initiation	ab	0.006	0.002	2.233	[0.001, 0.011]	0.026
SS-PGS ⟶ NU ⟶ Any substance use initiation	ab	0.001	0.002	0.453	[-0.003, 0.006]	0.650
SS-PGS ⟶ PU ⟶ Any substance use initiation	ab	0.000	0.002	-0.219	[-0.004, 0.003]	0.827
Direct Effect	c'	0.088	0.032	2.709	[0.024, 0.151]	0.007
Total Effect	c	0.106	0.033	3.221	[0.041, 0.170]	0.001
Note: PGS = polygenic score; SS = sensation seeking; LPERSEV = lack of perseverance; LPREMED = lack of premeditation; NU = negative urgency; PU = positive urgency; MC 95% CI = Monte Carlo computed 95% confidence interval around parameter estimates. a parameter estimates reflect associations between SS-PGS and baseline UPPS-P measures, b parameter estimates reflect associations between baseline UP…

### Sheet: ST6
Supplementary Table 6. Baseline UPPS-P mediating sensation seeking PGS association with alcohol use initiation.
Path	Parameter	β	SE	β/SE	MC 95% CI	p
SS-PGS ⟶ SS	a	0.038	0.015	2.563	[0.009, 0.067]	0.010
SS-PGS ⟶ LPERSEV	a	0.022	0.014	1.542	[-0.006, 0.05]	0.123
SS-PGS ⟶ LPREMED	a	0.040	0.015	2.711	[0.011, 0.069]	0.007
SS-PGS ⟶ NU	a	0.007	0.015	0.456	[-0.022, 0.035]	0.649
SS-PGS ⟶ PU	a	0.042	0.014	2.903	[0.014, 0.070]	0.004
SS ⟶ Alcohol use initiation	b	0.268	0.034	7.920	[0.202, 0.334]	< 0.001
LPERSEV⟶ Alcohol use initiation	b	0.127	0.035	3.597	[0.058, 0.197]	< 0.001
LPREMED ⟶ Alcohol use initiation	b	0.123	0.035	3.486	[0.054, 0.193]	< 0.001
NU ⟶ Alcohol use initiation	b	0.149	0.036	4.103	[0.078, 0.220]	< 0.001
PU ⟶ Alcohol use initiation	b	-0.030	0.037	-0.821	[-0.103, 0.042]	0.412
SS-PGS ⟶ SS ⟶ Alcohol use initiation	ab	0.010	0.004	2.457	[0.002, 0.019]	0.014
SS-PGS ⟶ LPERSEV ⟶ Alcohol use initiation	ab	0.003	0.002	1.416	[-0.001, 0.007]	0.157
SS-PGS ⟶ LPREMED ⟶ Alcohol use initiation	ab	0.005	0.002	2.130	[0.001, 0.010]	0.033
SS-PGS ⟶ NU ⟶ Alcohol use initiation	ab	0.001	0.002	0.453	[-0.003, 0.006]	0.650
SS-PGS ⟶ PU ⟶ Alcohol use initiation	ab	-0.001	0.002	-0.789	[-0.005, 0.002]	0.430
Direct Effect	c'	0.094	0.033	2.846	[0.029, 0.159]	0.004
Total Effect	c	0.112	0.034	3.327	[0.046, 0.178]	0.001
Note: PGS = polygenic score; SS = sensation seeking; LPERSEV = lack of perseverance; LPREMED = lack of premeditation; NU = negative urgency; PU = positive urgency; MC 95% CI = Monte Carlo computed 95% confidence interval around parameter estimates. a parameter estimates reflect associations between SS-PGS and baseline UPPS-P measures, b parameter estimates reflect associations between baseline UP…

### Sheet: ST7
Supplementary Table 7. Baseline UPPS-P mediating lack of perseverance PGS association with alcohol use initiation.
Path	Parameter	β	SE	β/SE	MC 95% CI	p
LPERSEV-PGS ⟶ SS	a	0.012	0.015	0.807	[-0.017, 0.041]	0.420
LPERSEV-PGS ⟶ LPERSEV	a	0.042	0.015	2.761	[0.012, 0.072]	0.006
LPERSEV-PGS ⟶ LPREMED	a	0.035	0.015	2.355	[0.006, 0.064]	0.019
LPERSEV-PGS ⟶ NU	a	0.015	0.015	0.975	[-0.015, 0.044]	0.330
LPERSEV-PGS ⟶ PU	a	0.008	0.014	0.549	[-0.02, 0.036]	0.583
SS ⟶ Alcohol use initiation	b	0.270	0.034	7.989	[0.204, 0.336]	< 0.001
LPERSEV⟶ Alcohol use initiation	b	0.125	0.035	3.537	[0.056, 0.195]	< 0.001
LPREMED ⟶ Alcohol use initiation	b	0.126	0.035	3.549	[0.056, 0.195]	< 0.001
NU ⟶ Alcohol use initiation	b	0.146	0.036	4.038	[0.075, 0.217]	< 0.001
PU ⟶ Alcohol use initiation	b	-0.027	0.037	-0.719	[-0.099, 0.046]	0.472
LPERSEV-PGS ⟶ SS ⟶ Alcohol use initiation	ab	0.003	0.004	0.804	[-0.005, 0.011]	0.421
LPERSEV-PGS ⟶ LPERSEV ⟶ Alcohol use initiation	ab	0.005	0.002	2.174	[0.001, 0.011]	0.030
LPERSEV-PGS ⟶ LPREMED ⟶ Alcohol use initiation	ab	0.004	0.002	1.991	[0.001, 0.009]	0.046
LPERSEV-PGS ⟶ NU ⟶ Alcohol use initiation	ab	0.002	0.002	0.946	[-0.002, 0.007]	0.344
LPERSEV-PGS ⟶ PU ⟶ Alcohol use initiation	ab	0.000	0.000	-0.444	[-0.002, 0.001]	0.657
Direct Effect	c'	0.054	0.033	1.623	[-0.011, 0.119]	0.105
Total Effect	c	0.069	0.034	2.038	[0.003, 0.135]	0.042
Note: PGS = polygenic score; SS = sensation seeking; LPERSEV = lack of perseverance; LPREMED = lack of premeditation; NU = negative urgency; PU = positive urgency; MC 95% CI = Monte Carlo computed 95% confidence interval around parameter estimates. a parameter estimates reflect associations between LPERSEV-PGS and baseline UPPS-P measures, b parameter estimates reflect associations between baseli…

### Sheet: ST8
Supplementary Table 8. Baseline UPPS-P mediating negative urgency PGS association with nicotine use initiation.
Path	Parameter	β	SE	β/SE	MC 95% CI	p
NU-PGS ⟶ SS	a	-0.001	0.015	-0.047	[-0.030, 0.029]	0.963
NU-PGS ⟶ LPERSEV	a	0.025	0.015	1.680	[-0.004, 0.053]	0.093
NU-PGS ⟶ LPREMED	a	-0.001	0.015	-0.051	[-0.029, 0.028]	0.959
NU-PGS ⟶ NU	a	0.043	0.015	2.891	[0.014, 0.072]	0.004
NU-PGS ⟶ PU	a	0.032	0.015	2.151	[0.003, 0.062]	0.031
SS ⟶ Nicotine use initiation	b	0.298	0.076	3.910	[0.149, 0.448]	< 0.001
LPERSEV⟶ Nicotine use initiation	b	0.168	0.079	2.116	[0.012, 0.323]	0.034
LPREMED ⟶ Nicotine use initiation	b	0.187	0.081	2.291	[0.027, 0.346]	0.022
NU ⟶ Nicotine use initiation	b	0.214	0.080	2.688	[0.058, 0.370]	0.007
PU ⟶ Nicotine use initiation	b	0.191	0.081	2.362	[0.032, 0.349]	0.018
NU-PGS ⟶ SS ⟶ Nicotine use initiation	ab	0.000	0.004	-0.047	[-0.009, 0.009]	0.963
NU-PGS ⟶ LPERSEV ⟶ Nicotine use initiation	ab	0.004	0.003	1.312	[-0.001, 0.012]	0.189
NU-PGS ⟶ LPREMED ⟶ Nicotine use initiation	ab	0.000	0.003	-0.051	[-0.006, 0.006]	0.959
NU-PGS ⟶ NU ⟶ Nicotine use initiation	ab	0.009	0.005	1.934	[0.001, 0.020]	0.053
NU-PGS ⟶ PU ⟶ Nicotine use initiation	ab	0.006	0.004	1.605	[0.000, 0.015]	0.109
Direct Effect	c'	0.154	0.079	1.958	[0.000, 0.309]	0.050
Total Effect	c	0.173	0.080	2.180	[0.018, 0.329]	0.029
Note: PGS = polygenic score; SS = sensation seeking; LPERSEV = lack of perseverance; LPREMED = lack of premeditation; NU = negative urgency; PU = positive urgency; MC 95% CI = Monte Carlo computed 95% confidence interval around parameter estimates. a parameter estimates reflect associations between NU-PGS and baseline UPPS-P measures, b parameter estimates reflect associations between baseline UP…

### Sheet: ST9
Supplementary Table 9. Baseline UPPS-P mediating positive urgency PGS association with nicotine use initiation.
Path	Parameter	β	SE	β/SE	MC 95% CI	p
PU-PGS ⟶ SS	a	0.006	0.015	0.437	[-0.023, 0.035]	0.662
PU-PGS ⟶ LPERSEV	a	0.040	0.015	2.677	[0.011, 0.069]	0.007
PU-PGS ⟶ LPREMED	a	0.022	0.014	1.550	[-0.006, 0.051]	0.121
PU-PGS ⟶ NU	a	0.048	0.015	3.227	[0.019, 0.077]	0.001
PU-PGS ⟶ PU	a	0.057	0.015	3.864	[0.028, 0.086]	< 0.001
SS ⟶ Nicotine use initiation	b	0.298	0.077	3.875	[0.147, 0.448]	< 0.001
LPERSEV⟶ Nicotine use initiation	b	0.172	0.079	2.179	[0.017, 0.326]	0.029
LPREMED ⟶ Nicotine use initiation	b	0.183	0.082	2.236	[0.023, 0.343]	0.025
NU ⟶ Nicotine use initiation	b	0.215	0.079	2.704	[0.059, 0.371]	0.007
PU ⟶ Nicotine use initiation	b	0.182	0.081	2.262	[0.024, 0.341]	0.024
PU-PGS ⟶ SS ⟶ Nicotine use initiation	ab	0.002	0.004	0.433	[-0.007, 0.011]	0.665
PU-PGS ⟶ LPERSEV ⟶ Nicotine use initiation	ab	0.007	0.004	1.687	[0.000, 0.017]	0.092
PU-PGS ⟶ LPREMED ⟶ Nicotine use initiation	ab	0.004	0.003	1.304	[-0.001, 0.012]	0.192
PU-PGS ⟶ NU ⟶ Nicotine use initiation	ab	0.010	0.005	2.049	[0.002, 0.022]	0.040
PU-PGS ⟶ PU ⟶ Nicotine use initiation	ab	0.010	0.005	1.976	[0.001, 0.022]	0.048
Direct Effect	c'	0.168	0.087	1.923	[-0.003, 0.339]	0.054
Total Effect	c	0.201	0.088	2.296	[0.029, 0.373]	0.022
Note: PGS = polygenic score; SS = sensation seeking; LPERSEV = lack of perseverance; LPREMED = lack of premeditation; NU = negative urgency; PU = positive urgency; MC 95% CI = Monte Carlo computed 95% confidence interval around parameter estimates. a parameter estimates reflect associations between PU-PGS and baseline UPPS-P measures, b parameter estimates reflect associations between baseline UP…
